# Integrative single-cell profiling of melanoma reveals a tumor microenvironment signature predictive of immunotherapy response

**DOI:** 10.64898/2026.05.13.26352980

**Authors:** Theodoros Margelos, Ioanna Mina, Aggeliki Tserga, Eirini Goula, Sophia Kondylis, Antonia Vlahou, Maria Frantzi

## Abstract

**Background:** Immune checkpoint inhibitors have transformed cancer treatment, yet a large number of patients fail to respond. Identifying molecular characteristics that predict response before treatment initiation remains an unmet need. Towards that end, this study presents a large-scale integrative analysis of existing single-cell and bulk tissue datasets, aimed at identifying predictive features while providing insights into their cellular origin and potential function within the tumor microenvironment.

**Methods:** A stepwise analysis was performed using single-cell RNA-sequencing data from 60 melanoma patients at baseline, separated into discovery (n=41) and validation (n=19) sets. An integrated bulk transcriptomics dataset (n=128) from melanoma patients and a bladder cancer dataset (n=298) were used for further validation.

**Results:** Integrative analysis of melanoma single-cell datasets revealed that responders exhibit distinct molecular profiles across multiple cell types compared to non-responders. Notably, these included downregulation of the TNFR superfamily and other immunosuppressive genes (TNFRSF18, TNFRSF9, TNFRSF4, LGALS1, BATF, IL12RB2, LINGO1, DUSP4, SDC4, VCAM1) in T-cells. By investigating the findings from the immune cell populations in the bulk tumor context, 13 transcripts were found to be consistently associated with response across all cohorts. These were differentially expressed in T-cells (SELL, EPB41, CD96, UHFR2, LINGO1, LGALS1), B-cells (ALDH5A1), NK cells (PLEC, PDGFRB) and Monocytes (TLR10, ST6GAL1, IKZF1, MPRIP). A predictive model based on these features effectively discriminated responders from non-responders in melanoma (AUC=0.73). The model maintained significant predictive power in an independent bladder cancer dataset (IMvigor210; AUC=0.64). Of high clinical relevance, it demonstrated enhanced performance in identifying responders among patients with low tumor mutational burden (AUC=0.75).

**Conclusion:** Our study reveals pre-treatment molecular features related to immune-cancer crosstalk that are associated with response to immunotherapy. A 13-gene model demonstrates potential added clinical value in stratifying responders, particularly in patients with low tumor mutational burden, meriting further validation.
