## Supplementary Table 3 for "Integrative single-cell profiling of melanoma reveals a tumor microenvironment signature predictive of immunotherapy response"

### Sheet: CD4+ T-cells
Comparison	Cell Type	Genes	Discovery: log2FoldChange	Discovery: P.Value	Validation: log2FoldChange	Validation: P.Value
R_vs_NR	CD4+ T-cells	RPL36A	0.613134	0.0179718	0.130559	0.0309687
R_vs_NR	CD4+ T-cells	ZBTB14	0.598279	0.0155625	0.0981163	0.0208947
R_vs_NR	CD4+ T-cells	ATP8B2	0.572271	0.0423715	0.151531	0.0179285
R_vs_NR	CD4+ T-cells	ZNF107	0.546269	0.00991636	0.169724	0.00628163
R_vs_NR	CD4+ T-cells	MKL2	0.52125	0.0281583	0.134497	0.0232378
R_vs_NR	CD4+ T-cells	ARSG	0.505784	0.0229339	0.161426	0.0122577
R_vs_NR	CD4+ T-cells	STAT6	0.492828	0.0445436	0.178546	0.0227612
R_vs_NR	CD4+ T-cells	ARHGAP4	0.439378	0.0453646	0.167203	0.014401
R_vs_NR	CD4+ T-cells	RPS3A	0.398147	0.0495291	0.153657	0.0178765
R_vs_NR	CD4+ T-cells	RAB5A	-0.333867	0.0293103	-0.211012	0.023247
R_vs_NR	CD4+ T-cells	COPB1	-0.422225	0.0318388	-0.159559	0.0163057
R_vs_NR	CD4+ T-cells	UHRF2	-0.438388	0.0314799	-0.228628	0.0288331
R_vs_NR	CD4+ T-cells	RNF6	-0.467064	0.0101932	-0.140829	0.012193
R_vs_NR	CD4+ T-cells	ATP6V1A	-0.470715	0.0167148	-0.214467	0.0300626
R_vs_NR	CD4+ T-cells	ASXL1	-0.491448	0.00414608	-0.168597	0.00339087
R_vs_NR	CD4+ T-cells	SEC14L1	-0.502362	0.0351724	-0.405912	0.000352014
R_vs_NR	CD4+ T-cells	PTPN1	-0.507188	0.0303157	-0.22053	0.016258
R_vs_NR	CD4+ T-cells	AKIRIN2	-0.523666	0.02303	-0.232309	0.00882114
R_vs_NR	CD4+ T-cells	SGPP2	-0.564856	0.0482659	-0.0843262	0.0440621
R_vs_NR	CD4+ T-cells	ACOT9	-0.566739	0.0288549	-0.378529	0.000791336
R_vs_NR	CD4+ T-cells	TNFRSF18	-0.668203	0.0429985	-0.388632	0.00758749
R_vs_NR	CD4+ T-cells	CD274	-0.72122	0.0458869	-0.256219	0.0122803
R_vs_NR	CD4+ T-cells	RRS1	-0.826502	0.00966519	-0.218186	0.00622703
R_vs_NR	CD4+ T-cells	CCNE2	-0.826807	0.0249487	-0.195174	0.00453812
R_vs_NR	CD4+ T-cells	BATF	-0.845583	0.00327856	-0.243077	0.0480849
R_vs_NR	CD4+ T-cells	SERPINH1	-0.850926	0.0427442	-0.22882	0.0163794
R_vs_NR	CD4+ T-cells	LGALS1	-0.851946	0.0286328	-0.429895	0.0144382
R_vs_NR	CD4+ T-cells	PTP4A3	-0.930987	0.00674344	-0.152262	0.00640423
R_vs_NR	CD4+ T-cells	TNFRSF9	-0.979534	0.0383664	-0.226564	0.0355711
R_vs_NR	CD4+ T-cells	GK	-0.991616	0.00187609	-0.475422	0.00565579
R_vs_NR	CD4+ T-cells	WEE1	-1.00337	0.0107311	-0.19119	0.00742874
R_vs_NR	CD4+ T-cells	DOCK5	-1.08885	0.0436627	-0.123387	0.0188768
R_vs_NR	CD4+ T-cells	PRRG4	-1.13333	0.0316259	-0.047489	0.0390274
R_vs_NR	CD4+ T-cells	RBBP8	-1.13514	0.00283838	-0.261044	0.0292707
R_vs_NR	CD4+ T-cells	IL12RB2	-1.16151	0.00766804	-0.37087	0.000578281
R_vs_NR	CD4+ T-cells	TNFAIP2	-1.41317	0.0252254	-0.0579877	0.0330429
R_vs_NR	CD4+ T-cells	CTSV	-2.09421	0.0120529	-0.079515	0.0235219

### Sheet: CD8+ T-cells
Comparison	Cell Type	Genes	Discovery: log2FoldChange	Discovery: P.Value	Validation: log2FoldChange	Validation: P.Value
R_vs_NR	CD8+ T-cells	GK	-1.09984	7.51594e-06	-0.261314	0.00421413
R_vs_NR	CD8+ T-cells	TP63	-1.86892	1.27243e-05	-0.103398	0.00151593
R_vs_NR	CD8+ T-cells	TNFRSF18	-1.45702	8.14458e-05	-0.460361	0.000688338
R_vs_NR	CD8+ T-cells	TNFRSF4	-1.28306	0.000129171	-0.188438	0.0370463
R_vs_NR	CD8+ T-cells	IZUMO4	-1.17175	0.000187769	-0.0882053	0.0206985
R_vs_NR	CD8+ T-cells	GRK5	-0.870019	0.000190033	-0.0901636	0.0472269
R_vs_NR	CD8+ T-cells	ADD3	0.54579	0.000279935	0.164405	0.025124
R_vs_NR	CD8+ T-cells	ACSL1	-0.96122	0.000606401	-0.136097	0.0429078
R_vs_NR	CD8+ T-cells	SLC41A2	-0.881386	0.0006647	-0.0859373	0.0251551
R_vs_NR	CD8+ T-cells	SEC14L1	-0.660503	0.00112423	-0.269233	0.0325612
R_vs_NR	CD8+ T-cells	BHLHE40	-0.767539	0.00114061	-0.290091	0.0256405
R_vs_NR	CD8+ T-cells	SEC24A	-0.697977	0.00212785	-0.166618	0.00570248
R_vs_NR	CD8+ T-cells	STAM	-0.605484	0.00214295	-0.204229	0.0175065
R_vs_NR	CD8+ T-cells	ATM	0.547169	0.00264454	0.354999	0.000475529
R_vs_NR	CD8+ T-cells	COA1	0.363397	0.00301457	0.149309	0.0411445
R_vs_NR	CD8+ T-cells	SQLE	-0.803575	0.00323771	-0.225245	0.00472531
R_vs_NR	CD8+ T-cells	EDARADD	-0.597973	0.00344972	-0.139966	0.0129677
R_vs_NR	CD8+ T-cells	FAS	-0.552835	0.00379733	-0.176334	0.00625761
R_vs_NR	CD8+ T-cells	SDC4	-0.745417	0.00399843	-0.231348	0.0264776
R_vs_NR	CD8+ T-cells	ATP8A1	0.510875	0.0042838	0.151016	0.0268943
R_vs_NR	CD8+ T-cells	TNFSF4	-1.199	0.00436004	-0.326995	0.0141011
R_vs_NR	CD8+ T-cells	UFL1	0.368312	0.00536135	0.140878	0.00623298
R_vs_NR	CD8+ T-cells	PHTF1	-0.547112	0.00555751	-0.219929	0.0104368
R_vs_NR	CD8+ T-cells	RHEBL1	-0.742047	0.00574697	-0.148996	6.9107e-05
R_vs_NR	CD8+ T-cells	RAB3GAP1	0.583245	0.00685092	0.189138	0.0114536
R_vs_NR	CD8+ T-cells	CARD8	0.297235	0.00701708	0.0986315	0.0465498
R_vs_NR	CD8+ T-cells	FBXL4	0.428871	0.00840733	0.0919111	0.0338808
R_vs_NR	CD8+ T-cells	ZBTB43	-0.517359	0.00893715	-0.136554	0.0315267
R_vs_NR	CD8+ T-cells	TMEM63A	0.698107	0.00934364	0.238207	8.34827e-05
R_vs_NR	CD8+ T-cells	LRMP	-0.514153	0.009955	-0.210479	0.0467827
R_vs_NR	CD8+ T-cells	MAN1C1	0.909396	0.010152	0.14106	0.00124165
R_vs_NR	CD8+ T-cells	CMTM6	-0.29283	0.0110044	-0.126797	0.0239747
R_vs_NR	CD8+ T-cells	CTNNAL1	-0.646488	0.0112529	-0.229307	0.0121918
R_vs_NR	CD8+ T-cells	PIK3CD	0.436632	0.0114825	0.168299	0.0103933
R_vs_NR	CD8+ T-cells	BTG3	-0.448828	0.0116934	-0.377267	0.00170447
R_vs_NR	CD8+ T-cells	MED4	-0.266051	0.0118377	-0.119167	0.0293632
R_vs_NR	CD8+ T-cells	SLC44A2	0.44379	0.0119102	0.272132	0.000824483
R_vs_NR	CD8+ T-cells	AKIRIN2	-0.458379	0.01278	-0.278974	0.0042038
R_vs_NR	CD8+ T-cells	CTDSP2	0.500312	0.0139138	0.105577	0.0431029
R_vs_NR	CD8+ T-cells	HLCS	0.442403	0.0145811	0.0799257	0.0368425
R_vs_NR	CD8+ T-cells	TC2N	0.6653	0.0160302	0.330358	0.00113748
R_vs_NR	CD8+ T-cells	CCDC57	0.273212	0.017424	0.241874	0.000262772
R_vs_NR	CD8+ T-cells	TANK	-0.468843	0.0175583	-0.280982	0.00345575
R_vs_NR	CD8+ T-cells	VCAM1	-1.2029	0.0182019	-0.529978	0.0119731
R_vs_NR	CD8+ T-cells	RNF114	-0.272578	0.0185411	-0.132248	0.0359584
R_vs_NR	CD8+ T-cells	KIRREL2	-1.48013	0.0189484	-0.0276373	0.00422446
R_vs_NR	CD8+ T-cells	JAM2	-1.09502	0.0205793	-0.0265152	0.0356015
R_vs_NR	CD8+ T-cells	IMMT	-0.250387	0.0206057	-0.0974586	0.00729247
R_vs_NR	CD8+ T-cells	ANKRD44	0.263128	0.0210448	0.154147	0.00682392
R_vs_NR	CD8+ T-cells	ARMC12	-1.58819	0.0218366	-0.015994	0.0287568
R_vs_NR	CD8+ T-cells	DGKA	0.418888	0.0220705	0.254064	0.00278771
R_vs_NR	CD8+ T-cells	CRNKL1	-0.273047	0.0222528	-0.136968	0.0382707
R_vs_NR	CD8+ T-cells	S1PR1	1.02056	0.0229075	0.346595	0.0183811
R_vs_NR	CD8+ T-cells	RBM15	-0.304032	0.0233151	-0.125176	0.02247
R_vs_NR	CD8+ T-cells	PDCD1LG2	-0.772367	0.0233433	-0.0424223	0.00222429
R_vs_NR	CD8+ T-cells	NAB1	-0.659547	0.0242986	-0.325076	0.0227528
R_vs_NR	CD8+ T-cells	EZH2	-0.561072	0.0244345	-0.305475	0.0021397
R_vs_NR	CD8+ T-cells	PDK4	-1.83421	0.0253756	-0.00958005	0.0423214
R_vs_NR	CD8+ T-cells	POLR2D	-0.294656	0.0260298	-0.16828	0.00445292
R_vs_NR	CD8+ T-cells	PER3	-0.562927	0.0263927	-0.0725846	0.034676
R_vs_NR	CD8+ T-cells	TGFBR2	0.348465	0.0264949	0.149343	0.0129343
R_vs_NR	CD8+ T-cells	PHF6	-0.337664	0.0269662	-0.109316	0.00764587
R_vs_NR	CD8+ T-cells	OMD	-0.960117	0.0271562	-0.0615236	0.0130406
R_vs_NR	CD8+ T-cells	CAMK4	0.55383	0.0276114	0.153084	0.00513642
R_vs_NR	CD8+ T-cells	BLVRA	-0.408473	0.0276616	-0.17216	0.013068
R_vs_NR	CD8+ T-cells	TNFRSF9	-0.72014	0.0280652	-0.405695	0.012207
R_vs_NR	CD8+ T-cells	COX17	-0.300076	0.0281456	-0.144907	0.0386842
R_vs_NR	CD8+ T-cells	PACS1	0.374578	0.0295448	0.124378	0.0129229
R_vs_NR	CD8+ T-cells	DUSP4	-0.72433	0.0297561	-0.376707	0.0135656
R_vs_NR	CD8+ T-cells	NFKBIB	-0.294587	0.0301998	-0.154317	0.0186401
R_vs_NR	CD8+ T-cells	TTC39C	0.512524	0.0303525	0.312389	0.000291679
R_vs_NR	CD8+ T-cells	SAMD3	0.462614	0.0305832	0.185765	0.0425434
R_vs_NR	CD8+ T-cells	LMCD1	-0.651291	0.031629	-0.174229	0.0313193
R_vs_NR	CD8+ T-cells	YY1AP1	-0.258485	0.0325022	-0.105104	0.0178615
R_vs_NR	CD8+ T-cells	CD96	0.283228	0.0325302	0.124314	0.0323462
R_vs_NR	CD8+ T-cells	ACAD10	0.484815	0.0348792	0.0978734	0.0479669
R_vs_NR	CD8+ T-cells	CPEB3	-0.394792	0.0351098	-0.0515311	0.033425
R_vs_NR	CD8+ T-cells	BCAP29	-0.277493	0.035145	-0.136677	0.00924276
R_vs_NR	CD8+ T-cells	PXK	-0.354568	0.0365551	-0.10234	0.0211127
R_vs_NR	CD8+ T-cells	ABLIM1	0.528751	0.0367459	0.278108	0.00132917
R_vs_NR	CD8+ T-cells	RRP1B	0.300057	0.0376701	0.082527	0.0183875
R_vs_NR	CD8+ T-cells	RNF144A	0.856317	0.037888	0.0728305	0.0261338
R_vs_NR	CD8+ T-cells	EPAS1	-0.696064	0.0379405	-0.237664	0.0323155
R_vs_NR	CD8+ T-cells	SELL	0.877662	0.0384122	0.477169	0.00130996
R_vs_NR	CD8+ T-cells	ACAT2	-0.332874	0.0386351	-0.118347	0.0167862
R_vs_NR	CD8+ T-cells	PARK7	-0.267371	0.0388823	-0.211454	0.00439777
R_vs_NR	CD8+ T-cells	NFAT5	-0.362529	0.0405859	-0.138923	0.0215745
R_vs_NR	CD8+ T-cells	ARL8B	-0.225164	0.0410704	-0.243756	0.00046945
R_vs_NR	CD8+ T-cells	GNA15	-0.880232	0.0414201	-0.180045	0.019858
R_vs_NR	CD8+ T-cells	TRIP6	-0.488476	0.041503	-0.0749499	0.013136
R_vs_NR	CD8+ T-cells	ZNF79	-0.548057	0.0417624	-0.194024	0.012944
R_vs_NR	CD8+ T-cells	FNDC3B	-0.554042	0.0421158	-0.141158	0.0152227
R_vs_NR	CD8+ T-cells	EPB41	0.324733	0.0422902	0.295557	0.000283014
R_vs_NR	CD8+ T-cells	TMPRSS13	-1.23048	0.0423324	-0.0611871	0.00429988
R_vs_NR	CD8+ T-cells	ATP1B3	-0.49675	0.0424144	-0.268854	0.0422681
R_vs_NR	CD8+ T-cells	CCNE2	-0.533414	0.0429004	-0.136674	0.010683
R_vs_NR	CD8+ T-cells	LINGO1	-0.545141	0.043359	-0.00407366	0.043145
R_vs_NR	CD8+ T-cells	SUPT20H	0.219026	0.0436268	0.165413	0.0209338
R_vs_NR	CD8+ T-cells	DCLRE1B	-0.547255	0.04398	-0.108121	1.73302e-05
R_vs_NR	CD8+ T-cells	CDK6	-0.46851	0.0440749	-0.236404	0.0104583
R_vs_NR	CD8+ T-cells	USP40	0.471563	0.0445535	0.0829948	0.0045803
R_vs_NR	CD8+ T-cells	ACOT9	-0.308231	0.045449	-0.286834	0.00351218
R_vs_NR	CD8+ T-cells	PPP1R21	0.304241	0.0458068	0.0999779	0.0164334
R_vs_NR	CD8+ T-cells	FUT6	-2.30202	0.0458441	-0.00655543	0.044322
R_vs_NR	CD8+ T-cells	CUL2	-0.247212	0.0473096	-0.095284	0.0285383
R_vs_NR	CD8+ T-cells	CLDN16	-2.29207	0.0484348	-0.00652828	0.0484398
R_vs_NR	CD8+ T-cells	ZC3H12C	-0.800519	0.0488827	-0.124176	0.00735595
R_vs_NR	CD8+ T-cells	MAML2	0.445767	0.0490165	0.100559	0.0216703

### Sheet: NK cells
Comparison	Cell Type	Genes	Discovery: log2FoldChange	Discovery: P.Value	Validation: log2FoldChange	Validation: P.Value
R_vs_NR	NK cells	VCAM1	-1.77005	0.0171071	-0.159003	0.00882504
R_vs_NR	NK cells	RND1	-1.61244	0.0139577	-0.144197	0.0232876
R_vs_NR	NK cells	PDGFRB	-1.48021	0.0161257	-0.390404	0.00698465
R_vs_NR	NK cells	SORBS1	-1.16099	0.0140751	-0.164508	0.0498034
R_vs_NR	NK cells	SLC16A1	-1.12014	0.000964305	-0.282042	0.00459761
R_vs_NR	NK cells	AEN	-1.11177	0.0095944	-0.24085	0.0023481
R_vs_NR	NK cells	CEP76	-1.11061	0.00285676	-0.195398	0.0194476
R_vs_NR	NK cells	NUSAP1	-1.10971	0.0290662	-0.314233	0.00366759
R_vs_NR	NK cells	PIK3R3	-1.01585	0.0174503	-0.210098	0.0361063
R_vs_NR	NK cells	CTNNAL1	-1.00076	0.0175466	-0.274339	0.00309848
R_vs_NR	NK cells	CENPE	-0.978675	0.0337778	-0.203406	0.031449
R_vs_NR	NK cells	DRAM1	-0.961797	0.0411846	-0.18926	0.00219741
R_vs_NR	NK cells	INSIG1	-0.931573	0.00204143	-0.512127	0.036156
R_vs_NR	NK cells	SEC24A	-0.894168	0.0147379	-0.33166	0.00729204
R_vs_NR	NK cells	SNX11	-0.888596	0.0129373	-0.389293	0.0065138
R_vs_NR	NK cells	ZNF574	-0.875143	0.0257058	-0.230427	0.045587
R_vs_NR	NK cells	CCNE2	-0.860443	0.0205799	-0.191285	0.0186356
R_vs_NR	NK cells	MSH6	-0.840354	0.0011681	-0.236134	0.0228772
R_vs_NR	NK cells	YES1	-0.831712	0.0102284	-0.470339	0.0128982
R_vs_NR	NK cells	MTMR2	-0.816315	0.00407323	-0.362771	0.0111395
R_vs_NR	NK cells	PANK3	-0.705511	0.0271594	-0.226932	0.0459279
R_vs_NR	NK cells	DOT1L	-0.685907	0.0470913	-0.276263	0.0202351
R_vs_NR	NK cells	UBE2M	-0.678785	0.0474889	-0.176764	0.0427557
R_vs_NR	NK cells	GPR107	-0.675463	0.00168081	-0.294441	0.0277347
R_vs_NR	NK cells	PLEC	-0.672345	0.0313504	-0.317529	0.0264305
R_vs_NR	NK cells	SLC25A40	-0.670527	0.0272369	-0.23581	0.0470757
R_vs_NR	NK cells	C1orf52	-0.651263	0.0014796	-0.389213	0.0186049
R_vs_NR	NK cells	MBIP	-0.635265	0.00775186	-0.246018	0.0413507
R_vs_NR	NK cells	SGPL1	-0.628253	0.0291061	-0.415522	0.037494
R_vs_NR	NK cells	EHD4	-0.617102	0.0479087	-0.330533	0.00785023
R_vs_NR	NK cells	GCH1	-0.601919	0.0392123	-0.43639	0.00434754
R_vs_NR	NK cells	GMPPA	-0.595474	0.0408633	-0.370572	0.00347646
R_vs_NR	NK cells	MAPK6	-0.594813	0.0193741	-0.23874	0.0363149
R_vs_NR	NK cells	WDR75	-0.587271	0.0111888	-0.224177	0.0057657
R_vs_NR	NK cells	UBALD2	-0.581689	0.0145021	-0.194006	0.0215082
R_vs_NR	NK cells	LAMTOR3	-0.574468	0.00288511	-0.341621	0.0190147
R_vs_NR	NK cells	IGF2R	-0.566477	0.0141201	-0.364665	0.0300733
R_vs_NR	NK cells	FOXO3	-0.561412	0.0424943	-0.281043	0.0447811
R_vs_NR	NK cells	RCHY1	-0.554061	0.0424464	-0.339941	0.00219906
R_vs_NR	NK cells	HCFC2	-0.526847	0.046555	-0.252969	0.0388767
R_vs_NR	NK cells	OXCT1	-0.52391	0.00633016	-0.328377	0.00390506
R_vs_NR	NK cells	SMAD5	-0.510333	0.021474	-0.274721	0.0198998
R_vs_NR	NK cells	TRAK1	-0.501609	0.0314182	-0.178968	0.0450002
R_vs_NR	NK cells	RNF111	-0.5014	0.0223327	-0.380341	0.0216293
R_vs_NR	NK cells	VCPKMT	-0.454518	0.0325724	-0.485571	0.00324087
R_vs_NR	NK cells	CENPC	-0.416108	0.0302475	-0.394648	0.0215159
R_vs_NR	NK cells	MKRN1	-0.409812	0.0205036	-0.386936	0.00656103
R_vs_NR	NK cells	ATP6V1H	-0.38769	0.0255369	-0.333711	0.0320613

### Sheet: Monocytes
Comparison	Cell Type	Genes	Discovery: log2FoldChange	Discovery: P.Value	Validation: log2FoldChange	Validation: P.Value
R_vs_NR	Monocytes	NUAK2	1.01855	0.00337317	0.244213	0.0357786
R_vs_NR	Monocytes	TLR10	1.01719	0.0251699	0.222404	0.048391
R_vs_NR	Monocytes	SYTL1	0.775611	0.00224779	0.317047	0.0362175
R_vs_NR	Monocytes	TADA2A	0.719629	0.000974038	0.308236	0.0132274
R_vs_NR	Monocytes	CACNB4	0.715568	0.0347057	0.0882826	0.0429621
R_vs_NR	Monocytes	CCDC50	0.681045	0.0135909	0.179365	0.0488274
R_vs_NR	Monocytes	ST6GAL1	0.650712	0.0142696	0.414159	0.0256313
R_vs_NR	Monocytes	PDIK1L	0.62163	0.0208848	0.190264	0.044867
R_vs_NR	Monocytes	GAB3	0.613641	0.000159269	0.349996	0.00521864
R_vs_NR	Monocytes	MCM9	0.534351	0.0195781	0.213541	0.0228377
R_vs_NR	Monocytes	SMYD4	0.482547	0.0475242	0.309108	0.00243822
R_vs_NR	Monocytes	NNT	0.446495	0.00472893	0.22957	0.0157217
R_vs_NR	Monocytes	FAM135A	0.406524	0.0263899	0.479455	6.19168e-05
R_vs_NR	Monocytes	ZBED5	0.392682	0.0402475	0.266004	0.0354607
R_vs_NR	Monocytes	R3HDM4	0.390671	0.0225207	0.311357	0.0434387
R_vs_NR	Monocytes	VPS51	0.38762	0.0240426	0.287828	0.0352363
R_vs_NR	Monocytes	TRAPPC11	0.352624	0.00262031	0.3083	0.0409413
R_vs_NR	Monocytes	PARP4	0.320249	0.0482575	0.292355	0.0317308
R_vs_NR	Monocytes	SYNRG	0.305648	0.0292278	0.212353	0.0224807
R_vs_NR	Monocytes	NAA25	0.301402	0.04124	0.327408	0.00857799
R_vs_NR	Monocytes	IKZF1	0.295113	0.0256812	0.218358	0.0233695
R_vs_NR	Monocytes	MYO1F	0.286496	0.0317084	0.282511	0.0281608
R_vs_NR	Monocytes	RAB1A	-0.27296	0.0274824	-0.320781	0.00347179
R_vs_NR	Monocytes	YWHAG	-0.313478	0.0247341	-0.306272	0.00794218
R_vs_NR	Monocytes	TICAM1	-0.391879	0.0324817	-0.389704	0.000273845
R_vs_NR	Monocytes	PPP2CB	-0.394516	0.0343834	-0.249348	0.00692015
R_vs_NR	Monocytes	YTHDF3	-0.41296	0.0176109	-0.310267	0.0447383
R_vs_NR	Monocytes	ZSWIM6	-0.419982	0.0306717	-0.171275	0.0432087
R_vs_NR	Monocytes	SNX9	-0.460024	0.0372561	-0.362318	0.00768273
R_vs_NR	Monocytes	MPRIP	-0.4891	0.0230795	-0.268275	0.0252884
R_vs_NR	Monocytes	TP53BP2	-0.496867	0.00741557	-0.265238	0.0425833
R_vs_NR	Monocytes	SPAG9	-0.524106	0.00774025	-0.313943	0.0392506
R_vs_NR	Monocytes	KIF13B	-0.551012	0.0149564	-0.263188	0.0253542
R_vs_NR	Monocytes	SEC24A	-0.571336	0.0185028	-0.400654	3.01733e-05
R_vs_NR	Monocytes	CPM	-0.600915	0.0419822	-0.304238	0.014357
R_vs_NR	Monocytes	KCNN4	-0.608358	0.0377088	-0.404545	0.011431
R_vs_NR	Monocytes	ATF6	-0.660498	0.00800072	-0.266416	0.0140931
R_vs_NR	Monocytes	RAPH1	-0.669581	0.0209373	-0.254943	0.0439193
R_vs_NR	Monocytes	SYNJ2	-0.700108	0.0191847	-0.141851	0.0393981
R_vs_NR	Monocytes	ATP1B3	-0.710646	0.00626993	-0.303683	0.0296335
R_vs_NR	Monocytes	LACC1	-0.789376	0.000816351	-0.227986	0.0251895
R_vs_NR	Monocytes	RGCC	-0.799869	0.0108077	-0.334109	0.0387968
R_vs_NR	Monocytes	RCAN1	-0.81438	0.0444378	-0.16678	0.0354364
R_vs_NR	Monocytes	SAV1	-0.864611	0.0159717	-0.114453	0.00552068
R_vs_NR	Monocytes	KMO	-0.866472	0.00639926	-0.342276	0.0256613
R_vs_NR	Monocytes	PAPSS2	-0.883348	0.0115166	-0.421156	0.013941
R_vs_NR	Monocytes	CD109	-1.08654	0.00160339	-0.199009	0.0374893
R_vs_NR	Monocytes	SERPINB2	-3.04687	0.000101021	-0.172664	0.0286275

### Sheet: B-cells
Comparison	Cell Type	Genes	Discovery: log2FoldChange	Discovery: P.Value	Validation: log2FoldChange	Validation: P.Value
R_vs_NR	B-cells	MYO15B	1.02253	0.0272835	0.393835	0.0385313
R_vs_NR	B-cells	BCL11A	0.957684	0.00941439	0.38758	0.028091
R_vs_NR	B-cells	FMNL3	0.922549	0.0176402	0.359104	0.013626
R_vs_NR	B-cells	SETD1A	0.772763	0.0296276	0.146062	0.027855
R_vs_NR	B-cells	MTA1	0.738551	0.0239543	0.150104	0.0130467
R_vs_NR	B-cells	JRKL	0.731129	0.0341875	0.168456	0.0473506
R_vs_NR	B-cells	CTC1	0.631247	0.045985	0.330062	0.0394035
R_vs_NR	B-cells	ITGAL	0.629422	0.00272722	0.385463	0.0165101
R_vs_NR	B-cells	MTM1	0.628802	0.0197831	0.275471	0.0342871
R_vs_NR	B-cells	ZNF609	0.597746	0.0212182	0.18495	0.0059679
R_vs_NR	B-cells	ALDH5A1	0.527341	0.0327741	0.378521	0.0256565
R_vs_NR	B-cells	PIGL	0.4719	0.0307934	0.46381	0.00766122
R_vs_NR	B-cells	PABPC1	0.413478	0.0271174	0.149182	0.0283042
R_vs_NR	B-cells	NLRC5	0.412573	0.0307432	0.471732	0.000308828
R_vs_NR	B-cells	TCF12	0.395341	0.0291372	0.309565	0.0438235
R_vs_NR	B-cells	PCBP2	0.376159	0.0216217	0.37661	0.0105401
R_vs_NR	B-cells	TTC14	0.341092	0.0343369	0.359626	0.0263014
R_vs_NR	B-cells	RPL36AL	-0.266885	0.010622	-0.374837	0.00486286
R_vs_NR	B-cells	PSMD8	-0.364746	0.036736	-0.497018	0.00165661
R_vs_NR	B-cells	SRA1	-0.411326	0.00429668	-0.328204	0.0213292
R_vs_NR	B-cells	NRBF2	-0.414261	0.00561968	-0.299158	0.0496093
R_vs_NR	B-cells	TIMM50	-0.459327	0.0393419	-0.342786	0.0249564
R_vs_NR	B-cells	ARL1	-0.485632	0.0455647	-0.329495	0.0380438
R_vs_NR	B-cells	LRRC59	-0.536128	0.0499824	-0.410629	0.0112757
R_vs_NR	B-cells	JMJD6	-0.567102	0.00430887	-0.370338	0.0279805
R_vs_NR	B-cells	INSIG1	-0.635195	0.0266583	-0.520671	0.00391349
R_vs_NR	B-cells	SLC25A4	-0.640664	0.0225484	-0.431735	0.0221916
R_vs_NR	B-cells	PBX4	-0.894814	0.0326361	-0.12572	0.0474968
R_vs_NR	B-cells	FGD4	-0.970972	0.0174545	-0.280789	0.00340982
R_vs_NR	B-cells	CHST2	-1.13074	0.0190904	-0.199395	0.035943
R_vs_NR	B-cells	LGALS3	-1.13668	0.00872262	-0.433149	0.0318543
