## Supplementary Table 4 for "Integrative single-cell profiling of melanoma reveals a tumor microenvironment signature predictive of immunotherapy response"

### Sheet: Sheet 1
Gene_Symbol	Nominal_P_Value (Wilcoxon test)	Log2_Fold_Change	Percentage of cells in this functional state expressing the gene.	Percentage of cells in all other T-cell states expressing the gene.	Adjusted_P_Value	T-Cell_State
BATF	0	1.94977	0.768	0.368	0	CD4+ Treg
BATF	4.94645e-92	0.335695	0.51	0.379	7.93806e-88	CD8+ Progenitor Exhausted
BATF	0	0.390423	0.545	0.332	0	CD8+ Exhausted
BATF	5.43551e-138	0.880013	0.604	0.382	8.72291e-134	CD4+ Tfh
BATF	2.91393e-74	0.540295	0.894	0.391	4.67627e-70	CD4+ Th17
BATF	2.27291e-20	0.693462	0.623	0.392	3.64756e-16	CD4+ Cytotoxic Exhausted
CD96	2.00657e-80	0.208438	0.676	0.588	3.22015e-76	CD8+ Progenitor Exhausted
CD96	2.59229e-05	0.131642	0.57	0.598	0.416011	CD4+ Memory
DUSP4	1.32373e-74	0.453505	0.629	0.447	2.12432e-70	CD4+ Treg
DUSP4	0	1.06537	0.769	0.42	0	CD8+ Progenitor Exhausted
DUSP4	0	1.14621	0.738	0.345	0	CD8+ Exhausted
DUSP4	2.20147e-36	0.378979	0.577	0.452	3.53292e-32	CD4+ Tfh
DUSP4	1.48236e-42	1.03179	0.812	0.456	2.37888e-38	CD4+ Cytotoxic Exhausted
EPB41	3.16979e-15	0.330017	0.384	0.325	5.08688e-11	CD4+ Treg
EPB41	4.11155e-11	0.324988	0.296	0.334	6.59821e-07	CD8+ Central Memory
EPB41	5.28324e-13	0.11437	0.284	0.333	8.47855e-09	CD8+ Effector Memory
EPB41	2.30785e-49	0.399374	0.401	0.316	3.70363e-45	CD4+ Naive-like
EPB41	7.93346e-06	0.330934	0.369	0.327	0.127316	CD8+ Naive-like
EPB41	0.00277844	0.162396	0.294	0.329	1	CD8+ MAIT Cell
EPB41	5.03595e-05	0.588269	0.613	0.328	0.808169	CD4+ Cytotoxic GNLY+
IL12RB2	0	3.34172	0.579	0.093	0	CD4+ Treg
IL12RB2	1.16741e-13	0.518875	0.151	0.12	1.87346e-09	CD8+ Progenitor Exhausted
IL12RB2	1.04362e-42	0.504769	0.208	0.119	1.67481e-38	CD4+ Tfh
IL12RB2	1.94924e-80	0.854806	0.537	0.122	3.12814e-76	CD4+ Th17
IL12RB2	3.08922e-55	1.40368	0.41	0.122	4.95757e-51	CD4+ Cytotoxic Exhausted
IL12RB2	1.77422e-45	1.15024	0.276	0.121	2.84727e-41	CD8+ MAIT Cell
LGALS1	1.98929e-09	0.483599	0.403	0.365	3.19241e-05	CD4+ Treg
LGALS1	0	1.1845	0.565	0.288	0	CD8+ Exhausted
LGALS1	1.10781e-52	1.43682	0.759	0.366	1.77781e-48	CD4+ Th17
LGALS1	2.00661e-07	0.476835	0.495	0.367	0.00322022	CD4+ Cytotoxic Exhausted
LGALS1	1.38127e-10	1.07624	0.528	0.366	2.21667e-06	CD8+ TEMRA Cell
LINGO1	4.94826e-58	0.32976	0.259	0.176	7.94096e-54	CD8+ Progenitor Exhausted
LINGO1	0.00349866	0.46308	0.174	0.187	1	CD8+ Central Memory
LINGO1	4.88891e-07	0.741774	0.516	0.185	0.00784572	CD4+ Cytotoxic GNLY+
SDC4	7.9052e-109	1.79417	0.133	0.047	1.26863e-104	CD4+ Treg
SDC4	1.69873e-71	0.912818	0.101	0.046	2.72613e-67	CD8+ Progenitor Exhausted
SDC4	1.10692e-21	0.101534	0.067	0.047	1.77639e-17	CD8+ Exhausted
SDC4	1.83272e-07	0.545557	0.074	0.051	0.00294114	CD4+ Tfh
SDC4	5.21161e-51	1.66388	0.278	0.051	8.36359e-47	CD4+ Th17
SDC4	3.99802e-22	1.83556	0.17	0.052	6.41603e-18	CD4+ Cytotoxic Exhausted
SELL	7.73225e-139	0.800019	0.446	0.253	1.24087e-134	CD4+ Treg
SELL	3.16021e-25	0.451996	0.346	0.261	5.0715e-21	CD4+ Tfh
SELL	0	1.83985	0.596	0.206	0	CD4+ Naive-like
SELL	8.54816e-251	1.48618	0.546	0.252	1.37181e-246	CD8+ Naive-like
SELL	2.75147e-05	0.892761	0.548	0.265	0.441556	CD4+ Cytotoxic GNLY+
TNFRSF18	0	2.88888	0.638	0.155	0	CD4+ Treg
TNFRSF18	1.82387e-74	0.407115	0.27	0.175	2.92695e-70	CD8+ Progenitor Exhausted
TNFRSF18	0	1.41242	0.482	0.17	0	CD4+ Tfh
TNFRSF18	1.1391e-135	1.57838	0.801	0.183	1.82802e-131	CD4+ Th17
TNFRSF18	6.02307e-89	1.68069	0.611	0.183	9.66583e-85	CD4+ Cytotoxic Exhausted
TNFRSF4	0	3.29126	0.649	0.153	0	CD4+ Treg
TNFRSF4	8.80668e-26	0.102784	0.233	0.178	1.4133e-21	CD8+ Progenitor Exhausted
TNFRSF4	0	1.53514	0.551	0.164	0	CD4+ Tfh
TNFRSF4	1.57403e-131	1.59667	0.778	0.182	2.52601e-127	CD4+ Th17
TNFRSF4	7.27154e-87	1.40753	0.596	0.181	1.16694e-82	CD4+ Cytotoxic Exhausted
TNFRSF9	2.65208e-65	0.664599	0.392	0.254	4.25606e-61	CD4+ Treg
TNFRSF9	0	1.43174	0.512	0.233	0	CD8+ Progenitor Exhausted
TNFRSF9	0	1.49768	0.509	0.164	0	CD8+ Exhausted
TP63	4.68536e-46	0.919087	0.087	0.045	7.51907e-42	CD8+ Progenitor Exhausted
TP63	4.78351e-146	0.976515	0.087	0.034	7.67658e-142	CD8+ Exhausted
TP63	2.81977e-31	1.17843	0.096	0.047	4.52516e-27	CD4+ Tfh
TP63	6.58796e-35	1.79269	0.227	0.048	1.05724e-30	CD4+ Th17
TP63	3.01149e-40	2.55502	0.207	0.048	4.83284e-36	CD4+ Cytotoxic Exhausted
UHRF2	1.14752e-51	0.817501	0.302	0.201	1.84154e-47	CD4+ Treg
UHRF2	5.00542e-57	0.424623	0.283	0.198	8.03269e-53	CD8+ Progenitor Exhausted
UHRF2	1.52005e-13	0.369581	0.26	0.205	2.43938e-09	CD4+ Tfh
UHRF2	2.11663e-08	0.111282	0.178	0.21	0.000339677	CD8+ Effector Memory
UHRF2	4.97199e-05	0.433078	0.298	0.207	0.797905	CD4+ Cytotoxic Exhausted
VCAM1	2.50315e-226	1.19372	0.285	0.131	4.01706e-222	CD8+ Progenitor Exhausted
VCAM1	0	2.25748	0.344	0.068	0	CD8+ Exhausted
VCAM1	0.0011011	0.386958	0.166	0.146	1	CD8+ Effector Memory
